# Flooding and elevated prenatal depression in a climate-sensitive community in rural Bangladesh: a mixed methods study

**DOI:** 10.1101/2024.11.25.24317922

**Authors:** Suhi Hanif, Jannat-E-Tajreen Momo, Farjana Jahan, Liza Goldberg, Natalie Herbert, Afsana Yeamin, Abul Kasham Shoab, Reza Mostary Akhter, Sajal Kumar Roy, Gabriella Barratt Heitmann, Ayse Ercumen, Mahbub Rahman, Fahmida Tofail, Gabrielle Wong-Parodi, Jade Benjamin-Chung

## Abstract

**Background:** Prenatal depression can have lasting adverse impacts on child health. Little is known about the impact of floods on prenatal depression in low- and middle-income countries.

**Methods:** We conducted a cross-sectional survey of 881 pregnant women from September 24, 2023 to July 19, 2024 in riverine communities in rural Bangladesh. We recorded participant-reported flooding in the past 6 months, administered the Edinburgh Postnatal Depression Scale (EPDS), and obtained water level data and remote sensing data on distance to surface water. We fit generalized linear and log-linear models adjusting for month, wealth, education, age, and gestational age. We conducted 2 focus group discussions with 20 adult women.

**Findings:** 3.6% of compounds were flooded in the past 6 months. Compound flooding was associated with elevated depression (adjusted prevalence ratio (aPR) = 2.08, 95% CI 1.14, 3.51) and thoughts of self-harm (aPR=8.40, 95% CI 4.19, 16.10). Latrine flooding was associated with higher depression (aPR=3.58, 95% CI 1.49, 7.29)). Higher water levels and shorter distance to permanent surface water were significantly associated with mean EPDS scores. Focus groups revealed that domestic violence, inadequate sanitation, gendered vulnerabilities in accessing latrines, childcare difficulties, and food insecurity were key drivers of depression due to floods. Flood preparedness strategies included relocation, storing food, and home modifications.

**Interpretation:** Flooding, higher water levels, and proximity to water bodies were associated with prenatal depression in a rural, low-income setting. Inadequate sanitation and hygiene infrastructure were particularly strong drivers of depression.

**Funding:** Eunice Kennedy Shriver National Institute of Child Health and Human Development

**Research in Context:** *Evidence before this study:* We searched SCOPUS titles, abstracts, and keywords as follows: (antenatal OR prenatal OR perinatal OR prepartum OR pregnan* OR antepartum OR maternal) AND (depress* OR "mental health") AND (flood*). After filtering to include research articles focused on humans, we identified 35 articles, including 3 protocols, 4 reviews, 22 research articles in high-income settings, and 7 research articles in low- or middle-income countries (LMICs). In high-income settings, two studies have found that flooding is associated with prenatal depression. A review of the influence of extreme weather events on maternal health in LMICs only found one study that investigated the relationship between flooding and mental health (specifically coping) in pregnancy, but it did not measure depression. The search did not yield any studies that have investigated the relationship between flooding and prenatal depression in LMICs.

*Added value of this study:* To our knowledge, this is the first study estimating the association between flooding and prenatal depression in an LMIC. In a cross-sectional survey in a flood-prone region of rural Bangladesh, we found that flooding of the household compound and latrine was associated with higher prenatal depression prevalence. Proximity to surface water and higher water levels were associated with higher Edinburgh Postnatal Depression Scale scores. Our study describes flood preparedness strategies used by pregnant women and their households to inform climate adaptation in rural, riverine communities. We observed that these strategies largely focused on short-term mitigation rather than long-term resilience as more than half of all strategies involved temporary relocation. Additionally, we qualitatively examined gender-specific vulnerabilities related to flooding to understand mechanisms through which flooding may contribute to prenatal depression, with the aim of informing targeted flood resilience interventions for pregnant women. Women reported increased domestic violence during floods, gendered vulnerabilities in accessing latrines, and childcare difficulties, and food insecurity during floods.

*Implications of all the available evidence:* Our findings underscore the need to integrate maternal mental health care into climate resilience policy in flood-prone regions to prevent adverse downstream effects on child development and birth outcomes. Though pregnant women described multiple adaptation approaches, strong associations between flooding and depression indicate that existing adaptation methods fall short of supporting climate-related resilience. Climate-resilient water, sanitation, and hygiene (WASH) infrastructure may be particularly important to prenatal mental health during floods. Interventions may be most effective if targeted to women residing in areas closest to surface water.
