## Appendix Table 6 for "Flooding and elevated prenatal depression in a climate-sensitive community in rural Bangladesh: a mixed methods study"

outcome	label	N	pt_estimate	CI_lower	CI_upper	covariates	model	parameter_type
EPDS	prop_seasonal_water_10	881	0.00295420116258589	-0.00846561821762494	0.0143740205427965	NA	unadjusted	mean difference
EPDS	prop_seasonal_water_25	881	0.00568794617636473	-0.00664072150663035	0.0180166138593598	NA	unadjusted	mean difference
EPDS	prop_seasonal_water_50	881	0.0120424466860901	-0.00134140240813388	0.0254262957803135	NA	unadjusted	mean difference
EPDS	prop_seasonal_water_75	881	0.0141102277491994	0.0003643429562313	0.0278561125421681	NA	unadjusted	mean difference
EPDS	prop_seasonal_water_100	881	0.0160481409715441	0.00202188385672716	0.030074398086361	NA	unadjusted	mean difference
EPDS	prop_seasonal_water_250	881	0.0133114292143951	-0.00120948485703247	0.0278323432858227	NA	unadjusted	mean difference
EPDS	prop_seasonal_water_500	881	0.0187762236919225	0.00339085969903784	0.0341615876848069	NA	unadjusted	mean difference
EPDS	prop_seasonal_water_1000	881	0.0205777276019376	0.00299239594835902	0.0381630592555158	NA	unadjusted	mean difference
EPDS	prop_perm_water_10	881	NA	NA	NA	NA	unadjusted	mean difference
EPDS	prop_perm_water_25	881	NA	NA	NA	NA	unadjusted	mean difference
EPDS	prop_perm_water_50	881	NA	NA	NA	NA	unadjusted	mean difference
EPDS	prop_perm_water_75	881	0.263408460621217	-0.186012365689942	0.712829286932404	NA	unadjusted	mean difference
EPDS	prop_perm_water_100	881	0.332907518986221	-0.0292130766922757	0.695028114664709	NA	unadjusted	mean difference
EPDS	prop_perm_water_250	881	0.0883694968108327	-0.0469904173746491	0.223729410996323	NA	unadjusted	mean difference
EPDS	prop_perm_water_500	881	0.0418987659728775	-0.0703630812207026	0.15416061316646	NA	unadjusted	mean difference
EPDS	prop_perm_water_1000	881	0.0219365072441809	-0.0689423418290041	0.112815356317366	NA	unadjusted	mean difference
EPDS	prop_seasonal_water_10	881	0.00186189206669466	-0.00945286107850148	0.0131766452118906	month_b, mother_edu, father_edu, mother_age, gestational_age	adjusted	mean difference
EPDS	prop_seasonal_water_25	881	0.00462901115323748	-0.00760930376930266	0.0168673260757779	month_b, mother_edu, father_edu, mother_age, gestational_age	adjusted	mean difference
EPDS	prop_seasonal_water_50	881	0.0102933065964509	-0.00303597844959851	0.0236225916424996	month_b, mother_edu, father_edu, mother_age, gestational_age	adjusted	mean difference
EPDS	prop_seasonal_water_75	881	0.011906339127667	-0.00179906718689264	0.025611745442227	month_b, mother_edu, father_edu, mother_age, gestational_age	adjusted	mean difference
EPDS	prop_seasonal_water_100	881	0.0138768058633396	-0.000149236525981916	0.0279028482526612	month_b, mother_edu, father_edu, mother_age, gestational_age	adjusted	mean difference
EPDS	prop_seasonal_water_250	881	0.00988445581201592	-0.00469170890231733	0.0244606205263492	month_b, mother_edu, father_edu, mother_age, gestational_age	adjusted	mean difference
EPDS	prop_seasonal_water_500	881	0.0156771730673766	0.000226651700510169	0.0311276944342426	month_b, mother_edu, father_edu, mother_age, gestational_age	adjusted	mean difference
EPDS	prop_seasonal_water_1000	881	0.0167916371361444	-0.000900635900849631	0.034483910173138	month_b, mother_edu, father_edu, mother_age, gestational_age	adjusted	mean difference
EPDS	prop_perm_water_10	881	NA	NA	NA	month_b, mother_edu, father_edu, mother_age, gestational_age	adjusted	mean difference
EPDS	prop_perm_water_25	881	NA	NA	NA	month_b, mother_edu, father_edu, mother_age, gestational_age	adjusted	mean difference
EPDS	prop_perm_water_50	881	NA	NA	NA	month_b, mother_edu, father_edu, mother_age, gestational_age	adjusted	mean difference
EPDS	prop_perm_water_75	881	0.344938350134859	-0.096434968218919	0.786311668488685	month_b, mother_edu, father_edu, mother_age, gestational_age	adjusted	mean difference
EPDS	prop_perm_water_100	881	0.389646985026802	0.0335855338264342	0.745708436227162	month_b, mother_edu, father_edu, mother_age, gestational_age	adjusted	mean difference
EPDS	prop_perm_water_250	881	0.101641852880338	-0.0313149074385426	0.234598613199231	month_b, mother_edu, father_edu, mother_age, gestational_age	adjusted	mean difference
EPDS	prop_perm_water_500	881	0.0476359852173381	-0.0627091416708437	0.157981112105523	month_b, mother_edu, father_edu, mother_age, gestational_age	adjusted	mean difference
EPDS	prop_perm_water_1000	881	0.0142095283693191	-0.0755406725963025	0.103959729334941	month_b, mother_edu, father_edu, mother_age, gestational_age	adjusted	mean difference
depression	prop_seasonal_water_10	881	1.00080890209914	0.994535657840088	1.00654750336138	NA	unadjusted	mean difference
depression	prop_seasonal_water_25	881	1.00086706609453	0.994115700010138	1.00710139662778	NA	unadjusted	mean difference
depression	prop_seasonal_water_50	881	1.00319511822061	0.996153695416006	1.00984983741321	NA	unadjusted	mean difference
depression	prop_seasonal_water_75	881	1.00319585642272	0.995939248208028	1.01010358254451	NA	unadjusted	mean difference
depression	prop_seasonal_water_100	881	1.00342998406508	0.996025668041312	1.01052662630371	NA	unadjusted	mean difference
depression	prop_seasonal_water_250	881	1.00043956023527	0.992563165248399	1.0080346318331	NA	unadjusted	mean difference
depression	prop_seasonal_water_500	881	0.999946028010474	0.991605717126023	1.00807351521722	NA	unadjusted	mean difference
depression	prop_seasonal_water_1000	881	0.998034826141229	0.988482223315316	1.00741108328148	NA	unadjusted	mean difference
depression	prop_perm_water_10	881	NA	NA	NA	NA	unadjusted	mean difference
depression	prop_perm_water_25	881	NA	NA	NA	NA	unadjusted	mean difference
depression	prop_perm_water_50	881	NA	NA	NA	NA	unadjusted	mean difference
depression	prop_perm_water_75	881	1.07789368881055	0.845894559884708	1.31913975395834	NA	unadjusted	mean difference
depression	prop_perm_water_100	881	1.12594853503299	0.954546783303076	1.3509864003619	NA	unadjusted	mean difference
depression	prop_perm_water_250	881	1.02601133574486	0.955534051516639	1.08966892557564	NA	unadjusted	mean difference
depression	prop_perm_water_500	881	1.00711683296468	0.944913633481871	1.06339495915168	NA	unadjusted	mean difference
depression	prop_perm_water_1000	881	1.00818602830346	0.959446554096115	1.05529968617355	NA	unadjusted	mean difference
depression	prop_seasonal_water_10	881	1.00034759879678	0.99387694215686	1.0063081736203	month_b, mother_edu, father_edu, mother_age, gestational_age	adjusted	mean difference
depression	prop_seasonal_water_25	881	1.00032451090196	0.993349856817322	1.00680729747141	month_b, mother_edu, father_edu, mother_age, gestational_age	adjusted	mean difference
depression	prop_seasonal_water_50	881	1.00242774144621	0.995169182402357	1.00933622400065	month_b, mother_edu, father_edu, mother_age, gestational_age	adjusted	mean difference
depression	prop_seasonal_water_75	881	1.00218346221522	0.994683723306998	1.009357432291	month_b, mother_edu, father_edu, mother_age, gestational_age	adjusted	mean difference
depression	prop_seasonal_water_100	881	1.00242687553025	0.994780963076636	1.00979487451216	month_b, mother_edu, father_edu, mother_age, gestational_age	adjusted	mean difference
depression	prop_seasonal_water_250	881	0.998895361007709	0.990748074830355	1.00678545769922	month_b, mother_edu, father_edu, mother_age, gestational_age	adjusted	mean difference
depression	prop_seasonal_water_500	881	0.998390461947078	0.989735273259531	1.00685375639675	month_b, mother_edu, father_edu, mother_age, gestational_age	adjusted	mean difference
depression	prop_seasonal_water_1000	881	0.996069987816288	0.986166432484225	1.00582114895024	month_b, mother_edu, father_edu, mother_age, gestational_age	adjusted	mean difference
depression	prop_perm_water_10	881	NA	NA	NA	month_b, mother_edu, father_edu, mother_age, gestational_age	adjusted	mean difference
depression	prop_perm_water_25	881	NA	NA	NA	month_b, mother_edu, father_edu, mother_age, gestational_age	adjusted	mean difference
depression	prop_perm_water_50	881	NA	NA	NA	month_b, mother_edu, father_edu, mother_age, gestational_age	adjusted	mean difference
depression	prop_perm_water_75	881	1.12243043566896	0.88058790962054	1.37835381942344	month_b, mother_edu, father_edu, mother_age, gestational_age	adjusted	mean difference
depression	prop_perm_water_100	881	1.16900568165853	0.987562227057182	1.4117123873626	month_b, mother_edu, father_edu, mother_age, gestational_age	adjusted	mean difference
depression	prop_perm_water_250	881	1.03550968594784	0.962205688568181	1.10114002883814	month_b, mother_edu, father_edu, mother_age, gestational_age	adjusted	mean difference
depression	prop_perm_water_500	881	1.01266912918835	0.948464234055838	1.07102249917611	month_b, mother_edu, father_edu, mother_age, gestational_age	adjusted	mean difference
depression	prop_perm_water_1000	881	1.00621232922044	0.955937353020645	1.05502166763468	month_b, mother_edu, father_edu, mother_age, gestational_age	adjusted	mean difference
depression_severe	prop_seasonal_water_10	881	1.0034858043614	0.994395200533302	1.01117716139962	NA	unadjusted	mean difference
depression_severe	prop_seasonal_water_25	881	1.00554251620665	0.996215931689481	1.01367568934311	NA	unadjusted	mean difference
depression_severe	prop_seasonal_water_50	881	1.00726845480121	0.99729916180184	1.01618302823019	NA	unadjusted	mean difference
depression_severe	prop_seasonal_water_75	881	1.00848371082113	0.998304908848991	1.01775134052036	NA	unadjusted	mean difference
depression_severe	prop_seasonal_water_100	881	1.00901897029885	0.998560714788453	1.01865372351843	NA	unadjusted	mean difference
depression_severe	prop_seasonal_water_250	881	1.00345894579049	0.991605401340594	1.01444258694859	NA	unadjusted	mean difference
depression_severe	prop_seasonal_water_500	881	1.00628483226177	0.993978582483807	1.01801940800026	NA	unadjusted	mean difference
depression_severe	prop_seasonal_water_1000	881	1.00339288450586	0.988998048687442	1.01727804487725	NA	unadjusted	mean difference
depression_severe	prop_perm_water_10	881	NA	NA	NA	NA	unadjusted	mean difference
depression_severe	prop_perm_water_25	881	NA	NA	NA	NA	unadjusted	mean difference
depression_severe	prop_perm_water_50	881	NA	NA	NA	NA	unadjusted	mean difference
depression_severe	prop_perm_water_75	881	1.14267723940379	0.852386675266528	1.40176025650901	NA	unadjusted	mean difference
depression_severe	prop_perm_water_100	881	1.14766080007184	0.937603154392224	1.35535383366987	NA	unadjusted	mean difference
depression_severe	prop_perm_water_250	881	1.0486214244914	0.956460784646842	1.12059417089528	NA	unadjusted	mean difference
depression_severe	prop_perm_water_500	881	1.04255478424575	0.959727675021198	1.11185185581164	NA	unadjusted	mean difference
depression_severe	prop_perm_water_1000	881	1.03585198541807	0.965479709574104	1.10051862545966	NA	unadjusted	mean difference
depression_severe	prop_seasonal_water_10	881	1.00115764819459	0.991657757292089	1.00937686101086	month_b, wealth_index, mother_edu, father_edu, mother_age, gestational_age	adjusted	mean difference
depression_severe	prop_seasonal_water_25	881	1.00283473225067	0.993029375077104	1.01155914686356	month_b, wealth_index, mother_edu, father_edu, mother_age, gestational_age	adjusted	mean difference
depression_severe	prop_seasonal_water_50	881	1.0041431054891	0.99377907272559	1.01360387514648	month_b, wealth_index, mother_edu, father_edu, mother_age, gestational_age	adjusted	mean difference
depression_severe	prop_seasonal_water_75	881	1.00520304971065	0.994561528575153	1.01505180713786	month_b, wealth_index, mother_edu, father_edu, mother_age, gestational_age	adjusted	mean difference
depression_severe	prop_seasonal_water_100	881	1.00570178101034	0.994796597732929	1.01590436564836	month_b, wealth_index, mother_edu, father_edu, mother_age, gestational_age	adjusted	mean difference
depression_severe	prop_seasonal_water_250	881	0.99903889939224	0.986807204176719	1.01051541484591	month_b, wealth_index, mother_edu, father_edu, mother_age, gestational_age	adjusted	mean difference
depression_severe	prop_seasonal_water_500	881	1.00215355319898	0.989337094102784	1.01450762040634	month_b, wealth_index, mother_edu, father_edu, mother_age, gestational_age	adjusted	mean difference
depression_severe	prop_seasonal_water_1000	881	0.998465565247148	0.983430335531687	1.01307742130078	month_b, wealth_index, mother_edu, father_edu, mother_age, gestational_age	adjusted	mean difference
depression_severe	prop_perm_water_10	881	NA	NA	NA	month_b, wealth_index, mother_edu, father_edu, mother_age, gestational_age	adjusted	mean difference
depression_severe	prop_perm_water_25	881	NA	NA	NA	month_b, wealth_index, mother_edu, father_edu, mother_age, gestational_age	adjusted	mean difference
depression_severe	prop_perm_water_50	881	NA	NA	NA	month_b, wealth_index, mother_edu, father_edu, mother_age, gestational_age	adjusted	mean difference
depression_severe	prop_perm_water_75	881	1.26231483017616	0.939549965428121	1.57356618815885	month_b, wealth_index, mother_edu, father_edu, mother_age, gestational_age	adjusted	mean difference
depression_severe	prop_perm_water_100	881	1.26331848797859	1.0245850239975	1.51898388237528	month_b, wealth_index, mother_edu, father_edu, mother_age, gestational_age	adjusted	mean difference
depression_severe	prop_perm_water_250	881	1.07388707269546	0.974592214087578	1.15355012301996	month_b, wealth_index, mother_edu, father_edu, mother_age, gestational_age	adjusted	mean difference
depression_severe	prop_perm_water_500	881	1.055963266266	0.967162057872379	1.13228304225136	month_b, wealth_index, mother_edu, father_edu, mother_age, gestational_age	adjusted	mean difference
depression_severe	prop_perm_water_1000	881	1.02480368289769	0.95090983652674	1.09387265275436	month_b, wealth_index, mother_edu, father_edu, mother_age, gestational_age	adjusted	mean difference
